# Combined Metabolic Activators Improve Cognitive Functions without Altering Motor Scores in Parkinson’s Disease

**DOI:** 10.1101/2021.07.28.21261293

**Authors:** Burak Yulug, Ozlem Altay, Xiangyu Li, Lutfu Hanoglu, Seyda Cankaya, Simon Lam, Hong Yang, Ebru Coskun, Ezgi İdil, Rahim Nogaylar, Ahmet Hacımuftuoglu, Muhammad Arif, Saeed Shoaie, Cheng Zhang, Jens Nielsen, Hasan Turkez, Jan Borén, Mathias Uhlén, Adil Mardinoglu

## Abstract

The neuropathologic hallmarks of Parkinson’s disease (PD) are associated with mitochondrial dysfunction and metabolic abnormalities. We have reported that the Combined Metabolic Activators (CMA), consisting of L-serine, nicotinamide riboside, N-acetyl-L-cysteine, and L-carnitine tartrate can be used in treating metabolic abnormalities. These metabolic activators are the precursors of nicotinamide adenine dinucleotide (NAD^+^) and glutathione (GSH) and used in activation of mitochondrial and global metabolism. We have performed a placebo-controlled, phase-2 study in Alzheimer’s disease (AD) patients and reported that the cognitive functions in AD patients is significantly improved 29% in the CMA group whereas it is improved only 14% in the placebo group after 84 days of CMA administration. Here, we designed a randomized, double-blinded, placebo-controlled, phase-2 study in PD patients with CMA administration. We found that the cognitive functions in PD patients is significantly improved 21% in the CMA group, whereas it is improved only 11% in the placebo group after 84 days of CMA administration. We also found that the administration of CMA did not affect motor functions in PD patients. We performed a comprehensive multi-omics analysis of plasma proteins and metabolites, and revealed the molecular mechanism associated with the treatment of the patients. In conclusion, our results show that treating PD patients with CMAs leads to enhanced cognitive function, as recently reported in AD patients.
