## Supplementary material for "Combined Metabolic Activators Improve Cognitive Functions without Altering Motor Scores in Parkinson’s Disease": Yulug_PD_Dataset S2

### Sheet: PD_all_patients
Measurements	Log2FoldChange (Visit2 vs Visit1 - Placebo)	Log2FoldChange (Visit3 vs Visit1 - Placebo)	Log2FoldChange (Visit3 vs Visit2 - Placebo)	P value (Visit2 vs Visit1 - Placebo)	P value (Visit3 vs Visit1 - Placebo)	P value (Visit3 vs Visit2 - Placebo)		Log2FoldChange (Visit2 vs Visit1 - Active)	Log2FoldChange (Visit3 vs Visit1 - Active)	Log2FoldChange (Visit3 vs Visit2 - Active)	P value (Visit2 vs Visit1 - Active)	P value (Visit3 vs Visit1 - Active)	P value (Visit3 vs Visit2 - Active)		Log2FoldChange (Active vs Placebo - Visit 1)	Log2FoldChange (Active vs Placebo - Visit 2)	Log2FoldChange (Active vs Placebo - Visit 3)	P value (Active vs Placebo - Visit 1)	P value (Active vs Placebo - Visit 2)	P value (Active vs Placebo - Visit 3)
MoCA	0.159123	0.153022	-0.0061002	0.00109609	0.0398732	0.71165		0.17344	0.271102	0.0976619	0.00139359	0.0001009	0.420957		-0.175991	-0.161674	-0.0579116	0.172586	0.238512	0.694432
UPDRS-motor	-0.0691046	-0.128748	-0.0596429	0.385507	0.441801	0.801937		-0.187116	-0.140647	0.0464687	0.0542642	0.162985	0.674368		-0.0324945	-0.150506	-0.0443941	0.87076	0.500581	0.851227
HB	-0.0178191	-0.0172643	0.000554858	0.211265	0.871813	0.427293		-0.0324945	-0.038564	-0.00606944	0.0335443	0.00118684	0.875504		-0.0826482	-0.0973236	-0.103948	0.0427343	0.0388379	0.0155384
HCT	-0.0142564	-0.00770114	0.00655529	0.42803	0.829154	0.309362		-0.0138843	-0.0144132	-0.000528959	0.283706	0.0939727	0.483403		-0.0764689	-0.0760967	-0.083181	0.0485939	0.0594603	0.0407217
RBC	-0.0155806	-0.0128151	0.00276547	0.300765	0.777635	0.25652		-0.018651	-0.003978	0.014673	0.236937	0.10545	0.161369		-0.0163358	-0.0194061	-0.00749861	0.770992	0.718145	0.896532
WBC	-0.104134	-0.00771959	0.0964139	0.213575	0.827722	0.282995		-0.0688594	-0.140918	-0.0720582	0.258013	0.0115254	0.251283		-0.127681	-0.0924073	-0.26088	0.202919	0.41742	0.0232918
Platelet	-0.0153018	-0.0318606	-0.0165589	0.743949	0.916177	0.851859		0.0394363	0.00046649	-0.0389698	0.653803	0.868643	0.773127		0.00365661	0.0583947	0.0359837	0.974893	0.621205	0.748402
Neutrophil%	0.00690011	-0.00851718	-0.0154173	0.850694	0.736868	0.749077		-0.0844027	-0.0376914	0.0467113	0.0194321	0.169853	0.404776		-0.0176878	-0.108991	-0.046862	0.801795	0.0937677	0.495377
Lymphocyte%	-0.0209678	0.0543176	0.0752854	0.777749	0.750239	0.328532		0.0952473	0.0289059	-0.0663414	0.140332	0.523102	0.5637		0.0285889	0.144804	0.0031772	0.836204	0.231599	0.980004
Monocyte%	0.0167303	-0.0858184	-0.102549	0.785781	0.152379	0.0635854		0.181619	0.0740389	-0.10758	0.00612202	0.224411	0.151946		-0.03348	0.131408	0.126377	0.759901	0.262385	0.370865
Eosinophil%	0.00463145	-0.0791369	-0.0837684	0.970364	0.317623	0.577077		0.329747	0.349053	0.0193059	0.00288188	0.106021	0.980572		0.294768	0.619884	0.722959	0.385999	0.110786	0.107419
Basophil%	-0.0310269	-0.252026	-0.220999	0.822256	0.14248	0.166189		-0.0606959	-0.0707496	-0.0100537	0.723797	0.487645	0.690738		-0.0788554	-0.108524	0.102421	0.692051	0.585216	0.648291
Neutrophil. Absolute	-0.116437	-0.0575928	0.0588446	0.321886	0.946026	0.716006		-0.538683	-0.573168	-0.0344845	0.217072	0.222119	0.580044		0.251601	-0.170645	-0.263974	0.633324	0.240755	0.110823
Lymphocyte. Absolute	-0.0891487	0.0391263	0.128275	0.115709	0.582178	0.01895		0.0279642	-0.101603	-0.129567	0.689742	0.102467	0.172637		-0.109814	0.00729881	-0.250543	0.454119	0.962009	0.0901744
Monocyte. Absolute	-0.0716322	-0.101089	-0.0294572	0.295888	0.334819	0.492388		0.0948539	-0.0794363	-0.17429	0.308916	0.212356	0.0197941		-0.168664	-0.00217765	-0.147011	0.158867	0.98589	0.266793
Eosinophil. Absolute	-0.0319901	-0.0118602	0.02013	0.816758	0.71443	1		0.259182	0.268013	0.00883082	0.00976781	0.310799	0.74743		0.132894	0.424066	0.412767	0.688676	0.285257	0.381942
Basophil. Absolute	-0.159199	2.02702	2.18622	0.203125	0.364629	0.346742		-0.117108	-0.245213	-0.128105	0.374638	0.0367018	0.513483		-0.183446	-0.141356	-2.45568	0.335168	0.493938	0.178019
Sodium	-0.0032067	-0.00153833	0.00166838	0.655945	0.916005	0.803335		-0.00640337	-0.00674683	-0.000343458	0.295341	0.191872	0.645713		-0.000961263	-0.00415793	-0.00616977	0.874958	0.518357	0.497057
Potassium	-0.0115863	-0.0179543	-0.00636796	0.701779	0.480323	0.751975		-0.0315204	-0.0370109	-0.00549054	0.118141	0.0521856	0.729836		-0.0290389	-0.0489729	-0.0480955	0.473267	0.168579	0.204445
Creatinine	-0.0356954	-0.033288	0.00240737	0.454355	0.154465	0.743561		-0.00161604	-0.00590608	-0.00429004	0.621912	0.629466	0.940849		0.0042817	0.038361	0.0316636	0.954476	0.656389	0.700884
Urea (BUN)	-0.00023015	-0.10464	-0.10441	0.99868	0.368687	0.15741		0.204692	0.0796702	-0.125022	0.0542279	0.180634	0.209392		-0.121165	0.0837573	0.0631456	0.403866	0.592322	0.610265
Uric Acid	0.112493	0.124194	0.0117011	0.059606	0.0621149	0.974493		-0.0415266	-0.0737379	-0.0322113	0.91278	0.134341	0.710029		-0.0614197	-0.21544	-0.259352	0.64314	0.0772722	0.0581782
ALT	0.321494	0.0395166	-0.281977	0.425743	0.572301	0.527154		-0.121333	-0.30023	-0.178897	0.350626	0.0798019	0.134494		-0.156793	-0.59962	-0.49654	0.509691	0.0923008	0.0698451
AST	0.618605	0.0682848	-0.550321	0.377957	0.717935	0.431101		-0.128546	-0.226568	-0.0980216	0.00649202	0.0308805	0.191407		0.0913082	-0.655843	-0.203544	0.548342	0.209818	0.200724
ALP	0.0379142	0.0854978	0.0475836	0.357946	0.799847	0.486562		0.0318343	0.134243	0.102408	0.344875	0.00212398	0.0243557		0.0454328	0.0393528	0.0941777	0.664729	0.754509	0.501187
GGT	0.107938	0.0744499	-0.0334882	0.151994	0.285648	0.873391		0.0451281	0.342144	0.297016	0.61045	0.219913	0.55329		-0.000870142	-0.0636802	0.266823	0.996859	0.788275	0.542839
Total Bilirubin	-9.02499e-06	-0.222898	-0.222889	0.801107	0.767954	0.522432		-0.249809	-0.266052	-0.0162426	0.00129028	0.00748408	0.220425		0.176804	-0.0729963	0.13365	0.544287	0.753124	0.568603
Albumin	-0.0279738	-0.0503078	-0.022334	0.312153	0.036403	0.403582		-0.00576051	-0.0248902	-0.0191297	0.325984	0.0380997	0.416292		-0.0268587	-0.00464541	-0.00144112	0.308506	0.86677	0.959065
Creatine Kinase (CK)	2.07967	0.217651	-1.86202	0.352691	0.544273	0.389436		0.118046	-0.126564	-0.244611	0.594299	0.696697	0.441315		0.299084	-1.66254	-0.0451314	0.573919	0.251359	0.921991
Total cholesterol	-0.0293483	-0.0491334	-0.0197852	0.347362	0.194182	0.317041		0.0249993	-0.0143278	-0.0393271	0.844418	0.528523	0.909232		-0.00163481	0.0527128	0.0331709	0.986183	0.550301	0.708868
HDL	-0.0453646	-0.0587092	-0.0133446	0.397463	0.446587	0.990201		0.0321815	0.0704059	0.0382244	0.626193	0.0428688	0.395928		-0.138326	-0.0607795	-0.00921039	0.223504	0.607779	0.947075
LDL	0.00700532	-0.0660134	-0.0730187	0.842702	0.17213	0.154875		0.0526052	-0.00943124	-0.0620365	0.487061	0.699249	0.516613		0.0825774	0.128177	0.13916	0.519085	0.309672	0.25399
Triglycerides	-0.0736971	0.0883931	0.16209	0.661888	0.436372	0.415403		-0.0894831	-0.172659	-0.0831762	0.262843	0.0403327	0.952792		-0.0853812	-0.101167	-0.346434	0.683033	0.636788	0.155372
Glucose	-0.122842	-0.0141343	0.108708	0.324281	0.952217	0.32166		0.0949572	0.17285	0.0778925	0.1611	0.0260984	0.0286746		-0.153505	0.0642943	0.0334789	0.254485	0.635628	0.848616
Insulin	0.231302	-0.387113	-0.618414	0.483774	0.685833	0.342499		0.247334	0.475031	0.227698	0.292398	0.12622	0.348826		-0.689308	-0.673276	0.172835	0.282299	0.178501	0.765149
HbA1c	-0.0680292	-0.0589718	0.00905742	0.334378	0.107216	0.762666		0.00890869	0.00504461	-0.00386408	0.953329	0.454122	0.312645		-0.0343532	0.0425847	0.0296632	0.576557	0.582953	0.608815
TSH	0.0930332	-0.0406879	-0.133721	0.808639	0.743634	0.379755		-0.12341	0.276712	0.400122	0.468329	0.185336	0.314729		0.205287	-0.0111559	0.522687	0.555882	0.97787	0.29687
Diastolik kan basıncı	0.0346871	-0.022185	-0.056872	0.450338	0.718213	0.157282		-0.00871808	-0.0575243	-0.0488062	0.834589	0.286643	0.222999		0.0378966	-0.00550852	0.00255732	0.590282	0.918405	0.952839
Sistolik Kan Basıncı	0.00186918	-0.0795458	-0.081415	0.962331	0.305073	0.108369		-0.0162999	-0.0257529	-0.00945295	0.547327	0.883699	0.978673		-0.012838	-0.031007	0.040955	0.856743	0.631895	0.537924
Nabız	-0.119849	0.0585384	0.178387	0.0708397	0.323764	0.069167		0.0247963	-0.0201747	-0.044971	0.700109	0.647697	0.681704		-0.0398289	0.104816	-0.118542	0.6068	0.186824	0.221294
Bel Çevresi	0.00175297	-0.0152232	-0.0169762	0.817183	0.463339	0.645182		0.0123907	0.0397012	0.0273105	0.52403	0.225595	0.208615		0.00787165	0.0185094	0.0627961	0.845787	0.652367	0.122508
Kalça Çevresi	-0.0059739	-0.0341258	-0.0281519	0.809365	0.0447488	0.301813		0.023658	0.0238568	0.000198869	0.131235	0.721995	0.789607		-0.0021307	0.0275012	0.0558519	0.952689	0.412805	0.199432
Weight	-0.00235634	0.000986274	0.00334261	0.706845	0.93651	0.786123		-0.0029706	0.0190059	0.0219765	0.542449	0.415018	0.729502		-0.000112119	-0.000726378	0.0179075	0.998515	0.99052	0.791334
Height	0	-0.00303133	-0.00303133		--	--		-0.00723065	-0.000345821	0.00688483	--	--	--		-0.0223425	-0.0295731	-0.019657	0.360065	0.222601	0.45917
BMI	-0.00538628	0.00431938	0.00970565	0.451924	0.95712	0.764538		0.0105798	0.0181241	0.00754428	0.573739	0.337039	0.61052		0.0434069	0.059373	0.0572116	0.472582	0.323755	0.387455

### Sheet: PD_moderate_patients
Measurements	Log2FoldChange (Visit2 vs Visit1 - Placebo)	Log2FoldChange (Visit3 vs Visit1 - Placebo)	Log2FoldChange (Visit3 vs Visit2 - Placebo)	P value (Visit2 vs Visit1 - Placebo)	P value (Visit3 vs Visit1 - Placebo)	P value (Visit3 vs Visit2 - Placebo)		Log2FoldChange (Visit2 vs Visit1 - Active)	Log2FoldChange (Visit3 vs Visit1 - Active)	Log2FoldChange (Visit3 vs Visit2 - Active)	P value (Visit2 vs Visit1 - Active)	P value (Visit3 vs Visit1 - Active)	P value (Visit3 vs Visit2 - Active)		Log2FoldChange (Active vs Placebo - Visit 1)	Log2FoldChange (Active vs Placebo - Visit 2)	Log2FoldChange (Active vs Placebo - Visit 3)	P value (Active vs Placebo - Visit 1)	P value (Active vs Placebo - Visit 2)	P value (Active vs Placebo - Visit 3)
MoCA	0.210072	0.101179	-0.0929861	0.070484	0.671354	0.608359		0.246882	0.31655	0.103094	0.00253395	0.00336337	0.507728		0.113611	0.154612	0.434146	0.354967	0.427053	0.106971
UPDRS-motor	-0.228941	-0.334211	-0.0258786	0.170635	0.0490635	0.547222		-0.119596	-0.0661691	0.130975	0.085001	0.157652	0.861859		-0.218047	-0.198494	0.0119726	0.416215	0.495859	0.972341
HB	-0.0269489	0.021002	0.0429099	0.189228	0.422826	0.384439		-0.0448943	-0.0462292	0.0203884	0.0630842	0.015872	0.24038		-0.0997602	-0.118695	-0.110004	0.15738	0.11602	0.141078
HCT	-0.0263069	0.0393597	0.0647438	0.0295464	0.417851	0.23839		-0.0145368	-0.0117084	0.0253774	0.516113	0.493808	0.158219		-0.110278	-0.102784	-0.121655	0.0603678	0.0930616	0.0660087
RBC	-0.0240108	0.0298756	0.0499387	0.203262	0.513128	0.312518		-0.0188665	-0.0130729	0.0271468	0.378133	0.373801	0.123671		-0.0579824	-0.058837	-0.0483652	0.601646	0.537451	0.685415
WBC	-0.184779	-0.0158532	0.0529972	0.214669	0.807999	0.74395		-0.0937378	-0.158311	-0.0331612	0.225262	0.00796435	0.433916		-0.1248	-0.0228403	-0.234527	0.489527	0.910207	0.195947
Platelet	-0.163908	0.0458309	0.185077	0.0404863	0.507578	0.014873		0.585428	0.667949	0.0436498	0.666809	0.812956	0.831552		-0.0620207	0.157871	0.037674	0.783639	0.490629	0.843518
Neutrophil%	0.00916056	0.027406	-0.020702	0.867003	0.795233	0.721353		-0.0480928	-0.0456133	0.0082128	0.161326	0.10983	0.955469		-0.0419749	-0.0936409	-0.0914885	0.727805	0.31393	0.388528
Lymphocyte%	0.0860288	0.0396952	0.0781093	0.932095	0.873377	0.363433		0.177201	0.136463	0.0633445	0.392145	0.163698	0.632059		0.0261113	0.1218	0.0796246	0.920445	0.538864	0.687597
Monocyte%	0.140815	0.0747527	-0.0297906	0.25924	0.57597	0.642722		0.176285	0.0489922	-0.117423	0.0207212	0.394224	0.0717327		0.0622843	0.10008	0.0411247	0.736813	0.620178	0.851627
Eosinophil%	0.273436	-0.417059	-0.486693	0.463447	0.0511482	0.212573		0.306669	0.282989	0.17957	0.148481	0.364017	0.637215		0.871895	0.914206	1.52151	0.22967	0.232529	0.180697
Basophil%	0.0238467	-0.263034	-0.0803421	0.613546	0.397699	0.637618		-0.151445	-0.205777	0.250577	0.105122	0.107736	0.477211		-0.25774	-0.324962	-0.00507099	0.487212	0.253931	0.991818
Neutrophil. Absolute	-0.153566	0.0254924	0.0401263	0.324769	0.890022	0.900682		-0.126521	-0.196379	-0.0132523	0.207561	0.0130627	0.450051		-0.146353	-0.0807289	-0.308745	0.599562	0.766661	0.146244
Lymphocyte. Absolute	-0.14558	-0.0102497	0.111002	0.0776776	0.477557	0.176603		0.015075	-0.0355423	0.0111211	0.853773	0.467707	0.923115		-0.12947	0.0389728	-0.183942	0.555685	0.856773	0.462515
Monocyte. Absolute	-0.0626526	0.062024	0.0204838	0.529577	0.918125	0.860558		0.0922788	-0.117846	-0.163119	0.716318	0.0638321	0.0354458		-0.114609	0.00915399	-0.230824	0.544288	0.960084	0.228913
Eosinophil. Absolute	0.0138722	-0.449242	-0.414692	0.704	0.0162766	0.375097		0.124537	0.0834096	0.0886826	0.324905	0.606986	0.638344		0.718901	0.89439	1.28712	0.286425	0.227712	0.298834
Basophil. Absolute	-0.234465	-0.29956	-0.0614005	0.266265	0.391002	0.717686		-0.232327	-0.339206	0.176525	0.0521774	0.015645	0.889864		-0.382206	-0.32075	-0.321928	0.228682	0.336084	0.440453
Sodium	-0.0040548	0.0103044	0.0128631	0.648261	0.513713	0.312036		-0.00342552	0.00223361	0.00514201	0.586374	0.741846	0.559155		-0.00951403	-0.0090565	-0.0168321	0.239614	0.364159	0.119405
Potassium	0.00457515	0.0310399	0.037805	0.984914	0.733906	0.510089		-0.00690811	-0.0342193	-0.00329521	0.680135	0.197614	0.828197		0.0421122	0.0314586	-0.0164383	0.497798	0.547699	0.815033
Creatinine	0.0401475	-0.00981694	-0.044092	0.766238	0.702697	0.701319		-0.0511919	-0.0651836	0.0187822	0.186409	0.0938601	0.658465		0.0260224	-0.0680184	-0.0562682	0.832188	0.600685	0.713995
Urea (BUN)	0.0040599	-0.0300574	-0.107984	0.510433	0.597264	0.613399		0.285781	0.190614	-0.0176123	0.0890571	0.123375	0.514511		-0.0961684	0.235907	0.14091	0.638653	0.344444	0.473469
Uric Acid	0.102205	0.181456	0.0225716	0.278319	0.106573	0.753974		-0.0671073	-0.125646	0.0488566	0.269827	0.382145	0.415315		-0.229117	-0.340578	-0.412837	0.280817	0.0633648	0.124678
ALT	0.48474	0.317111	0.476814	0.775997	0.0779943	1		0.33655	0.0814673	-0.0745973	0.709965	0.0726674	0.316478		0.0603781	-0.125114	-0.121099	0.906401	0.770426	0.765508
AST	0.190239	0.114468	-0.108492	0.189004	0.669515	0.141122		-0.125982	-0.171768	-0.0459939	0.0618014	0.0460513	0.231963		0.455773	0.128324	0.105082	0.113215	0.609573	0.64042
ALP	-0.0932478	-0.0814218	0.032328	0.220505	0.382787	0.479846		0.0243655	0.11917	0.116345	0.450931	0.0367184	0.0634789		0.161598	-0.0378232	-0.0576979	0.418183	0.867901	0.826623
GGT	0.258422	0.270648	0.0844963	0.0823062	0.0377496	0.768837		0.00237786	0.151631	0.115131	0.944773	0.138028	0.351426		-0.111968	-0.311817	-0.147154	0.717514	0.333775	0.639734
Total Bilirubin	-0.261704	0.230086	0.361611	0.261755	0.981882	0.673424		-0.116122	-0.273489	-0.1431	0.0304691	0.0243793	0.173242		-0.174478	-0.169619	-0.0771993	0.72974	0.683651	0.850003
Albumin	-0.00929621	0.000475118	0.0307582	0.845976	1	0.748707		-0.0117926	-0.0221625	-0.000310228	0.452029	0.229369	0.896252		-0.014581	0.00271001	-0.0147466	0.766123	0.955558	0.778533
Creatine Kinase (CK)	-0.0613916	0.289063	0.108879	0.711589	0.964305	1		0.410528	0.275135	-0.104499	0.676867	0.976315	0.165293		0.844115	1.17217	0.757191	0.486087	0.136514	0.164336
Total cholesterol	-0.00249855	0.0331998	0.0524944	0.695661	0.417358	0.361067		-0.0183655	-0.0219838	0.0148962	0.32089	0.355695	0.904947		0.0986594	0.0791187	-0.00306846	0.523905	0.562397	0.983621
HDL	0.00400062	0.0248207	0.0297779	0.749511	0.838886	0.347506		0.060928	0.154668	0.0546921	0.546272	0.045406	0.452114		-0.253785	-0.183944	-0.0964686	0.118638	0.280466	0.627142
LDL	0.00318394	0.0694206	0.109026	0.784311	0.558356	0.589272		0.00789995	-0.00592316	0.011826	0.787996	0.47779	0.745032		0.296741	0.302207	0.0975365	0.186316	0.149935	0.615617
Triglycerides	0.225756	0.136772	-0.154361	0.441688	0.87402	0.28841		-0.101824	-0.173539	0.128603	0.211757	0.0700332	0.930968		-0.00751658	-0.399921	-0.220947	0.980445	0.226186	0.519481
Glucose	0.231212	0.0963948	-0.0456385	0.136334	0.739932	0.626268		0.039642	0.0710436	0.134594	0.695652	0.540931	0.446263		-0.0373087	-0.259915	-0.0164862	0.814553	0.189993	0.895751
Insulin	0.377566	1.82461	1.24894	0.13233	0.607632	0.813521		0.614188	0.612003	0.374363	0.447771	0.862137	0.644366		-1.0174	-1.337	-0.963136	0.0821139	0.018753	0.102106
HbA1c	-0.0529388	-0.056083	0.0200164	0.268252	0.39135	0.852412		-0.0007393	-0.00325636	-0.00433952	0.93403	0.79662	0.729492		-0.0296469	0.0615242	0.0744319	0.691874	0.446626	0.292698
TSH	-0.347949	-0.451883	-0.0238376	0.158078	0.163925	0.437401		0.148247	0.421458	0.224661	0.832511	0.286213	0.618765		-0.137408	0.443919	0.52878	0.748534	0.458237	0.386186
Diastolik kan basıncı	0.0229893	0.0532885	-0.00764939	0.858607	0.573444	0.604181		0.0618558	-0.000979045	-0.0305647	0.423017	0.728941	0.34685		-0.0430687	-0.00863231	-0.100721	0.603351	0.929908	0.10235
Sistolik Kan Basıncı	0.0452208	-0.0976284	-0.180299	0.460836	0.647515	0.284858		0.0205454	0.0357852	0.0593603	0.992831	0.665174	0.679855		-0.0838901	-0.129199	0.040837	0.389709	0.267684	0.779772
Nabız	-0.0844871	0.277628	0.349516	0.350815	0.222808	0.291685		0.0297284	0.0138342	0.02387	0.848567	0.979872	0.881245		-0.199188	-0.0881602	-0.44912	0.0761497	0.399816	0.00787948
Bel Çevresi	0.0243298	-0.0491222	-0.0588716	0.220537	0.183102	0.200745		0.0282879	0.0381152	0.0232017	0.0729445	0.0612648	0.222331		-0.0744067	-0.0696684	0.0116383	0.190105	0.252352	0.864117
Kalça Çevresi	-0.0110181	-0.0509747	0.000415151	0.772127	0.0917211	1		0.00569947	0.0299048	0.0273821	0.844429	0.63333	0.645009		-0.0161582	0.00915399	0.0492708	0.821082	0.891601	0.608947
Weight	0.0177166	0.0271848	0.00984045	0.141927	0.391002	0.717686		-0.00365845	-0.0130745	-0.00939125	0.471762	0.336663	0.581551		-0.0551651	-0.0773386	-0.101794	0.591182	0.436162	0.407955
Height	0	0	0	--	--	--		0	0	0	--	--	--		-0.0287438	-0.0287438	-0.015079	0.527826	0.527826	0.772591
BMI	0.0176888	0.0271348	0.00985394	0.163628	0.391002	0.716608		-0.00381517	-0.0129829	-0.00909947	0.529998	0.29182	0.49395		0.00395824	-0.0173264	-0.0699486	0.967164	0.855714	0.485149

### Sheet: PD_mild_patients
Measurements	Log2FoldChange (Visit2 vs Visit1 - Placebo)	Log2FoldChange (Visit3 vs Visit1 - Placebo)	Log2FoldChange (Visit3 vs Visit2 - Placebo)	P value (Visit2 vs Visit1 - Placebo)	P value (Visit3 vs Visit1 - Placebo)	P value (Visit3 vs Visit2 - Placebo)		Log2FoldChange (Visit2 vs Visit1 - Active)	Log2FoldChange (Visit3 vs Visit1 - Active)	Log2FoldChange (Visit3 vs Visit2 - Active)	P value (Visit2 vs Visit1 - Active)	P value (Visit3 vs Visit1 - Active)	P value (Visit3 vs Visit2 - Active)		Log2FoldChange (Active vs Placebo - Visit 1)	Log2FoldChange (Active vs Placebo - Visit 2)	Log2FoldChange (Active vs Placebo - Visit 3)	P value (Active vs Placebo - Visit 1)	P value (Active vs Placebo - Visit 2)	P value (Active vs Placebo - Visit 3)
MoCA	0.143174	0.135871	0.000141644	0.00974521	0.0404792	0.918674		0.110343	0.224809	0.0331176	0.123031	0.0152867	0.667599		-0.0694363	-0.10159	0.0268273	0.429622	0.424159	0.812943
UPDRS-motor	0.00997596	0.0801823	0.130429	1	0.907872	0.887001		-0.0439482	0.0198698	0.10525	0.4229	0.595005	0.638524		0.0788834	-0.100375	-0.0289935	0.79467	0.775554	0.934652
HB	-0.0126612	-0.0106419	0.00238782	0.497887	0.608766	0.90106		-0.018829	-0.0419038	-0.0190616	0.332361	0.041875	0.256957		-0.0851988	-0.088236	-0.118056	0.107625	0.186706	0.0439389
HCT	-0.00706196	-0.00727413	0.000774549	0.74536	0.729619	1		-0.0176487	-0.0403344	-0.00836511	0.257946	0.0936332	0.642547		-0.0678987	-0.0686038	-0.0858818	0.220218	0.24799	0.13058
RBC	-0.0118265	-0.00622832	0.00685478	0.590166	0.748587	0.685448		-0.0151968	-0.0279788	0.00808397	0.409319	0.15732	0.825172		-0.0170757	-0.0210594	-0.018536	0.765499	0.750382	0.76079
WBC	-0.0310917	0.0561676	0.119462	0.585652	0.716011	0.325371		0.00513074	-0.049108	-0.0440423	0.986703	0.364175	0.41995		-0.151802	-0.111462	-0.21661	0.228286	0.453627	0.175465
Platelet	0.0539887	-0.0171735	-0.0596663	0.34582	0.507767	0.129178		0.0112751	-0.0567034	-0.00859727	0.927087	0.416775	0.853146		0.0798854	0.0708559	0.075551	0.545138	0.604871	0.62399
Neutrophil%	0.0265442	0.00734411	-0.011167	0.711485	0.825709	0.859053		-0.0847163	-0.00321237	0.0752352	0.0488662	0.826375	0.227702		-0.0356914	-0.172566	-0.0242223	0.690626	0.0714242	0.810361
Lymphocyte%	0.00569806	0.0453234	0.062071	0.787396	0.650522	0.501051		0.114886	-0.0180085	-0.0935288	0.179445	0.552636	0.183909		0.101667	0.25337	-0.0114349	0.528397	0.101001	0.950807
Monocyte%	-0.00488449	-0.134042	-0.119375	0.653167	0.0846633	0.0694085		0.15015	0.0750929	-0.0415754	0.144253	0.404037	0.827732		-0.0859509	0.144384	0.116719	0.562175	0.354312	0.567129
Eosinophil%	-0.196196	0.00957598	0.327273	0.748641	0.65583	0.941475		0.627978	0.378547	-0.166437	0.002618	0.104304	0.0515164		-0.0491178	0.477098	0.329886	0.89834	0.315939	0.472496
Basophil%	0.111581	-0.124509	-0.166825	0.714323	0.24004	0.213096		0.222543	0.221697	0.223177	0.0676601	0.817542	0.811374		0.0412882	0.151309	0.263034	0.860339	0.56968	0.26527
Neutrophil. Absolute	0.0188536	-0.0015003	0.0458761	0.690306	0.9943	0.742394		-0.185466	-0.172335	0.0397012	0.310789	0.318903	0.903003		0.576686	-0.264672	-0.189154	0.497098	0.135527	0.454227
Lymphocyte. Absolute	-0.0703026	0.0412938	0.124069	0.461087	0.420391	0.0718335		0.113509	-0.0799296	-0.152863	0.402675	0.145893	0.0861329		-0.0293071	0.115199	-0.212119	0.884242	0.582785	0.287995
Monocyte. Absolute	-0.0531688	-0.0786661	0.00770779	0.444884	0.299584	0.511828		0.162316	0.014139	-0.0984031	0.284625	0.980879	0.285622		-0.212322	0.0196824	-0.0915264	0.211252	0.913993	0.644727
Eosinophil. Absolute	-0.261107	0.0233331	0.452763	0.889415	0.820153	0.763652		0.598997	0.301101	-0.228129	0.00771326	0.245271	0.0159937		-0.199531	0.261002	0.0771539	0.622217	0.622225	0.87768
Basophil. Absolute	0.00654285	2.20448	2.21441	0.588449	0.356007	0.350955		0.14505	0.121936	0.194447	0.136812	0.489339	0.412688		-0.0489096	0.0945949	-2.55849	0.845447	0.719991	0.318798
Sodium	-0.00244858	-0.00444346	-0.0014706	0.78088	0.526301	0.86038		-0.00688264	-0.0189588	-0.0154226	0.354967	0.0500861	0.247658		0.00422695	-0.00266532	-0.0077495	0.649934	0.774754	0.579722
Potassium	-0.0036053	-0.029726	-0.0201543	0.698482	0.349204	0.511526		-0.0647834	-0.0514528	-0.00560364	0.0881	0.168589	0.799989		-0.0589457	-0.100674	-0.0660209	0.298898	0.054535	0.183146
Creatinine	-0.0455345	-0.0532729	0.0022646	0.233729	0.172489	1		0.11928	0.0490026	-0.0197651	0.0948478	0.469917	0.526118		0.0358435	0.17791	0.145489	0.712677	0.108339	0.12873
Urea (BUN)	0.166536	0.0263657	-0.0504869	0.841302	0.503258	0.20791		0.129251	0.0853809	-0.0840801	0.372986	0.727269	0.188369		-0.104369	0.0290343	0.00789256	0.625302	0.897073	0.965334
Uric Acid	0.070801	0.0741723	0.0115575	0.165342	0.287514	0.797049		0.0754813	-0.100394	-0.119906	0.623267	0.246507	0.125648		0.0550259	-0.0852825	-0.161432	0.747222	0.617799	0.316594
ALT	0.651125	0.0887206	-0.0220735	0.466675	0.816615	0.526417		-0.133768	-0.0685266	-0.146168	0.235158	0.513584	0.293022		-0.197845	-0.757816	-0.59355	0.445197	0.174843	0.140865
AST	0.729137	0.0666558	0.130434	0.419981	0.83212	0.455726		-0.125996	-0.0609367	-0.0165599	0.0299523	0.418338	0.635803		-0.225997	-1.11562	-0.508063	0.176607	0.244245	0.0390335
ALP	-0.0276845	0.00974904	0.0475055	0.675532	0.773309	0.619914		0.0202613	0.165109	0.0902674	0.578665	0.0303765	0.226484		0.0519093	0.128498	0.2263	0.688286	0.411099	0.180692
GGT	0.0802934	0.0861461	0.0220875	0.544421	0.670817	0.72435		0.0864892	0.547999	-0.0820488	0.604402	0.307211	0.151903		0.184046	0.209099	0.670236	0.528763	0.529807	0.291697
Total Bilirubin	0.237313	0.000881003	-0.234531	0.459597	0.644826	0.0703633		-0.237178	-0.0938309	0.0174563	0.0223979	0.166238	0.906657		0.21901	-0.180085	0.14942	0.501443	0.442209	0.598373
Albumin	-0.0216516	-0.0616043	-0.0376379	0.317188	0.011035	0.12719		-0.0118257	-0.0354404	-0.0248051	0.553928	0.0891044	0.376001		-0.0265291	0.00393955	0.00137806	0.430151	0.91123	0.9697
Creatine Kinase (CK)	2.5714	0.644919	0.721588	0.357819	0.553446	0.3979		0.118654	0.212543	0.340207	0.649372	0.0989365	0.117718		-0.357942	-2.77898	-0.531604	0.235568	0.288171	0.500915
Total cholesterol	-0.0210397	-0.0884514	-0.0702678	0.393907	0.119471	0.0887646		0.0541669	0.0224789	0.0120053	0.395386	0.926884	0.814728		-0.0345466	0.0965407	0.0490296	0.788832	0.426812	0.693646
HDL	-0.0109666	-0.0102808	0.00885163	0.454428	0.477297	0.91797		0.00312224	0.00586946	0.0317959	0.990326	0.521914	0.686035		-0.0304151	0.0570665	0.0607435	0.850486	0.74142	0.770247
LDL	0.0167412	-0.151491	-0.167374	0.687817	0.0851856	0.0292308		0.111081	0.0521017	0.00157366	0.253637	0.775393	0.589121		-0.00600687	0.113502	0.146056	0.971609	0.500718	0.407619
Triglycerides	0.0139875	0.0721087	0.262224	0.346095	0.403625	0.279681		0.0146838	0.0167929	0.0945223	0.844989	0.370426	0.992343		-0.151544	0.0972462	-0.40898	0.62559	0.74561	0.276524
Glucose	-0.189623	-0.0271333	0.224459	0.0776496	0.783657	0.189369		0.225371	0.334594	0.255663	0.172788	0.0285916	0.027823		-0.210553	0.293263	0.167537	0.317744	0.126093	0.544002
Insulin	0.474234	0.114702	-0.0714	0.920264	0.410663	0.297697		0.821277	1.49274	1.03855	0.482428	0.112445	0.154207		-0.445154	-0.187528	0.946476	0.666616	0.820426	0.275498
HbA1c	-0.0576824	-0.0306418	0.108228	0.467627	0.213451	0.800925		0.000641058	0.0435969	0.0685053	0.856719	0.0562177	0.0799448		-0.0399485	0.0388392	0.0241731	0.678836	0.767765	0.792276
TSH	0.383947	0.226859	0.0294957	0.51427	0.712166	0.406689		0.0580877	0.0812616	0.300226	0.348179	0.407093	0.397336		0.47773	-0.121884	0.729936	0.356776	0.837196	0.306652
Diastolik kan basıncı	0.0762171	-0.00796781	-0.0779428	0.46458	0.570192	0.174413		-0.0655596	-0.0419884	-0.0267194	0.0580839	0.265184	0.462476		0.106547	-0.0103774	0.0410584	0.329381	0.877503	0.522072
Sistolik Kan Basıncı	0.00524738	-0.0286571	-0.0384198	0.729703	0.389634	0.300763		-0.0426685	-0.0252921	-0.040852	0.227936	0.347736	0.329041		0.054666	0.0467353	0.0397097	0.598798	0.55399	0.562694
Nabız	-0.121637	-0.00120711	0.170014	0.147223	0.769151	0.13812		0.0510547	-0.0187412	-0.0505213	0.741638	0.617433	0.467617		0.0874828	0.27171	0.0799851	0.410656	0.016724	0.483742
Bel Çevresi	-0.00959042	0.00314519	0.0125872	0.131868	0.808556	0.345906		-0.00447126	0.00269324	0.00969465	0.699605	0.896359	0.663585		0.0370265	0.0345687	0.0626729	0.516673	0.502911	0.237335
Kalça Çevresi	0.002199	-0.02963	-0.0301955	0.949888	0.186311	0.181888		0.0517131	-0.00165905	-0.0531123	0.0411065	0.848481	0.13001		-0.0131063	0.0311889	0.0253176	0.717569	0.378211	0.480862
Weight	-0.0115203	-0.0109186	0.000432268	0.0880411	0.730072	0.922058		0.000954333	-0.00137686	0.00389431	0.956421	0.982165	0.624381		0.0182908	0.0281178	0.0735777	0.815696	0.735688	0.393659
Height	0	0	0	--	--	--		0	0	0	--	--	--		-0.00622698	-0.0192872	-0.00320171	0.824804	0.495443	0.91635
BMI	-0.0153642	-0.0157772	-0.000522723	0.042997	0.593594	0.909376		-8.75313e-06	-0.00432669	0.00223673	0.913506	0.895365	0.745516		0.0270252	0.0658166	0.082317	0.72801	0.400869	0.367227
